# DeepACSA: Automatic segmentation of anatomical cross-sectional area in ultrasound images of human lower limb muscles using deep learning

**DOI:** 10.1101/2021.12.27.21268258

**Authors:** Paul Ritsche, Philipp Wirth, Neil J. Cronin, Fabio Sarto, Marco V. Narici, Oliver Faude, Martino V. Franchi

**Affiliations:** Department of Sport, Exercise & Health, University of Basel, Switzerland; Lightly AG, Zurich, Switzerland; Neuromuscular Research Centre, Faculty of Sport and Health Sciences, University of Jyvaskyla, Finland; Department of Biomedical Sciences, University of Padova, Italy

**Author notes:** These authors share last authorship (Oliver Faude, Martino V. Franchi). Corresponding author: Paul Ritsche, Department of Sport, Exercise & Health, University of Basel, Grosse Allee 6, 4052 Basel.

**Keywords:** deep learning, image segmentation, muscle, ultrasound, U-net

## Abstract

**Background:** Muscle anatomical cross-sectional area (ACSA) is an important parameter that characterizes muscle function and helps to classify the severity of several muscular disorders. Ultrasound is a patient friendly, fast and cheap method of assessing muscle ACSA, but manual analysis of the images is laborious, subjective and requires thorough experience. To date, no open access and fully automated program to segment ACSA in ultrasound images is available. On this basis, we present DeepACSA, a deep learning approach to automatically segment ACSA in panoramic ultrasound images of the human rectus femoris (RF), vastus lateralis (VL), gastrocnemius medialis (GM) and lateralis (GL) muscles.

**Methods:** We trained convolutional neural networks using 1772 ultrasound images from 153 participants (25 females, 128 males; mean age = 38.2 years, range: 13-78) captured by three experienced operators using three distinct devices. We trained three muscle-specific models to detect ACSA.

**Findings:** Comparing DeepACSA analysis of the RF to manual analysis resulted in intra-class correlation (ICC) of 0.96 (95% CI 0.94,0.97), mean difference of 0.31 cm^2^ (0.04,0.58) and standard error of the differences (SEM) of 0.91 cm^2^ (0.47,1.36). For the VL, ICC was 0.94 (0.91,0.96), mean difference was 0.25 cm^2^ (−0.21,0.7) and SEM was 1.55 cm^2^ (1.13,1.96). The GM/GL muscles demonstrated an ICC of 0.97 (0.95,0.98), a mean difference of 0.01 cm^2^ (−0.25, 0.24) and a SEM of 0.69 cm^2^ (0.52,0.83).

**Interpretation:** DeepACSA provides fast and objective segmentation of lower limb panoramic ultrasound images comparable to manual segmentation and is easy to implement both in research and clinical settings. Inaccurate model predictions occurred predominantly on low-quality images, highlighting the importance of high image quality for accurate prediction.

**Research in context:** *Evidence before this study:* Lower limb muscle cross-sectional area is an important predictor of physical performance, frailty, and it can be used in the diagnosis of sarcopenia or in the monitoring of several muscular disorders. Panoramic ultrasound has been proven valid in obtaining images of human muscles compared to magnetic resonance imaging. Further, ultrasound can be performed on bedside and in patients unable to undergo Magnetic Resonance Imaging, in example intensive care unit patients. However, post-scanning manual segmentation of muscle cross-sectional area is laborious and subjective. Thus, automatization of the segmentation process would benefit both researchers and clinicians. We searched Pubmed from database inception to August 31, 2021, using the search terms “deep learning” OR “machine learning” AND “ultrasound” AND “muscle” AND “cross sectional area”. The search yielded 15 results, with two investigations comparing deep learning based analysis of lower limb muscle cross-sectional area ultrasound images to manual evaluation. By using the bibliographies of the retrieved articles, we identified another investigation. However, none of the found investigations included panoramic ultrasound images displaying a whole muscle cross-sectional area in their data sets.

*Added value of this study:* We developed DeepACSA, an open-source tool to automatically segment the anatomical cross-sectional area in ultrasound images of human lower limb muscles. This is, to our knowledge, the first deep learning based algorithm segmenting panoramic ultrasound images. In contrast to previously proposed algorithms, we used panoramic ultrasound images. DeepACSA analysis was comparable to manual segmentation and reduced time of analysis. Thus, the value added by this investigation lies in increased efficiency and reduced subjectivity of muscle cross-sectional area segmentation. DeepACSA includes a graphical user interface allowing for straight forward implementation.

*Implications of all the available evidence:* Incorporating deep learning based algorithms which automate the segmentation of muscle cross-sectional area in clinical practice can reduce analysis effort and operator bias. DeepACSA can be easily implemented in clinical and research settings, allowing for fast evaluation of large image datasets. Research is ongoing to assess the generalizability of our results in ageing and pathological settings, and to other imaging modalities.
