## Supplementary Table 1. Regional ACSA segmentation for VL and GM / GL. for "DeepACSA: Automatic segmentation of anatomical cross-sectional area in ultrasound images of human lower limb muscles using deep learning"

### Sheet: muscles_30%
ACSA 30% femur length
Muscle	Mode	ICC	MD	MDP	CV	CVP	Mean_bias	Stmd
RF	Hand vs. ACSAuto	0.983 (0.966;0.992)	0.06 (-0.01;0.13)	1.55742	0.13 (0.08;0.18)	8.26145	0.06 (-0.32;0.43)	0.0515837
RF	Hand vs. Deep256	0.972 (0.943;0.987)	0.06 (-0.03;0.15)	1.9047	0.18 (0.11;0.23)	9.37658	0.06 (-0.43;0.55)	0.0539928
VL	Hand vs. ACSAuto	0.981 (0.961;0.991)	-0.268 (-0.506;-0.03)	-1.65996	0.451 (0.333;0.554)	2.91188	-0.268 (-1.517;0.981)	-0.0784576
VL	Hand vs. Deep256	0.952 (0.902;0.977)	0.375 (-0.017;0.767)	3.01705	0.742 (0.483;0.969)	5.61998	0.375 (-1.682;2.432)	0.109707
GM/GL	Hand vs. ACSAuto	0.961 (0.903;0.985)	-0.11 (-0.49;0.26)				-0.11 (-1.64;1.41)	-0.0303081
GM/GL	Hand vs. DeepSingleL	0.97 (0.944;0.985)	-0.2 (-0.49;0.09)	-3.5445	0.61 (0.42;0.76)	8.07335	-0.2 (-1.9;1.5)	-0.0536886

### Sheet: muscles_50%
ACSA 50% femur length
Muscle	Mode	ICC	MD	MDP	CV	CVP	Mean_bias	Stmd
RF	Hand vs. ACSAuto	0.975 (0.948;0.988)	0.32 (0.24;0.41)	4.2591	0.16 (0.12;0.19)	2.17729	0.32 (-0.12;0.77)	0.182339
RF	Hand vs. Deep256	0.914 (0.829;0.958)	0.07 (-0.21;0.36)	1.27862	0.54 (0.18;0.86)	5.61933	0.07 (-1.43;1.58)	0.0415107
VL	Hand vs. ACSAuto	0.986 (0.97;0.993)	-0.05 (-0.379;0.279)	-0.547587	0.623 (0.452;0.743)	2.66806	-0.05 (-1.777;1.677)	-0.00944187
VL	Hand vs. Deep256	0.894 (0.79;0.948)	-0.358 (-1.337;0.62)	-0.977887	1.854 (1.003;2.556)	6.52674	-0.358 (-5.496;4.78)	-0.0679517
GM/GL	Hand vs. ACSAuto	0.973 (0.921;0.991)	0.3 (-0.05;0.65)				0.3 (-0.88;1.47)	0.0736094
GM/GL	Hand vs. DeepSingleL	0.962 (0.921;0.982)	0.26 (-0.16;0.67)	1.28375	0.75 (0.43;1.01)	7.95878	0.26 (-1.82;2.33)	0.0628608

### Sheet: muscles_70%
ACSA 70%
Muscle	Mode	ICC	MD	MDP	CV	CVP	Mean_bias	Stmd
RF	Hand vs. ACSAuto	0.961 (0.921;0.981)	0.35 (0.19;0.51)	2.6641	0.3 (0.22;0.36)	2.24776	0.35 (-0.49;1.18)	0.176758
RF	Hand vs. Deep256	0.503 (0.184;0.727)	0.79 (0.03;1.55)	6.7874	1.44 (0.69;2.12)	13.2436	0.79 (-3.19;4.77)	0.400942
VL	Hand vs. ACSAuto	0.968 (0.935;0.985)	-0.08 (-0.537;0.376)	-0.453367	0.865 (0.63;1.037)	3.73224	-0.08 (-2.477;2.317)	-0.0165403
VL	Hand vs. Deep256	0.86 (0.728;0.93)	0.719 (-0.2;1.638)	3.18316	1.74 (1.234;2.152)	7.86671	0.719 (-4.104;5.542)	0.148337
